# Rare variants and founder effect in an understudied Quebec population

**DOI:** 10.1101/2025.01.21.25320907

**Authors:** Mylène Gagnon, Claudia Moreau, Jasmin Ricard, Marie-Claude Boisvert, Alexandre Bureau, Michel Maziade, Simon L. Girard

## Abstract

Founder events influenced the genetic diversity within the Quebec province, increasing the frequency of certain rare pathogenic variants in regional populations. Some regions such as Beauce remain understudied despite evidence of a regional founder effect. Leveraging extensive genealogical data, we found a specific regional structure emerging in Beauce following the initial settlement, with a gradual increase of the inbreeding and kinship coefficients and a low ancestors’ diversity. Profiting from the genetic distinctiveness of the region, we identified 28 rare pathogenic variants with higher carrier rates in Beauce than in urban regions due to its regional founder effect. This provides the first in-depth study of Beauce’s genetic and genealogical landscape, revealing a distinct structure and suggesting that other overlooked regions, in Quebec and elsewhere, could benefit from fine-scale population structure study to improve the understanding and management of rare diseases.
