## Supplementary Data 1 for "Rare variants and founder effect in an understudied Quebec population"

### Sheet: Feuil1
Gene	HGVS name	Disease (ClinVar ID)	Inheritence	MAF NFE	CR Beauce	CR UrbanQc	Repported
ADA	NM_000022.4:c.956_960del	Severe combined immunodeficiency (193544)	AR	0.0002	1/14	1/273	NA
SGO1	NM_001199251.3:c.67A>G	Chronic atrial and intestinal dysrhythmia (162627)	AR	0.0002	1/15	1/99	Chetaille et al. 2014
AAAS	NM_015665.6:c.856C>T	AAA syndrome (1322889)	AR	0.0001	1/16	1/273	Leveille et al. 2018
AUH	NM_001698.3:c.656-2_656-1del	3-methylglutaconic aciduria type 1 (1067674)	AR	0	1/16	1/546	NA
TTC7A	NM_020458.4:c.1001+3_1001+6del	Gastrointestinal defects and immunodeficiency syndrome type 1 (50608)	AR	0	1/19	1/364	Cruz-Marino et al. 2023
PKHD1	NM_138694.4:c.6793C>T	Autosomal recessive polycystic kidney disease (1946278)	AR	0	1/22	1/156	Michel et al. 2024
SYNE1	NM_182961.4:c.15918-12A>G	Autosomal recessive cerebellar ataxia type 1 (2326)	AR	0	1/22	1/273	Gros-Louis et al. 2007
IVD	NM_002225.5:c.932C>T	Isovaleryl-CoA dehydrogenase deficiency (100060)	AR	0.0012	1/25	1/546	NA
SPG11	NM_025137.4:c.6598A>T	Hereditary spastic paraplegia type 11 | Amyotrophic lateral sclerosis type 5 | Charcot-Marie-Tooth disease axonal type 2X (572602)	AR	0	1/25	1/364	Estiar, 2022
ABCA4	NM_000350.3:c.3113C>T	Retinal disorders (7894)	AR	0.0021	1/28	1/546	Zaneveld et al 2015
ABHD12	NM_001042472.3:c.1054C>T	PHARC syndrome (27)	AR	0	1/28	1/1092	Fiskerstrand et al. 2010
CEACAM16	NM_001039213.4:c.1186A>G	Rare genetic deafness (228513)	AD	0	1/28	1/1092	NA
HEXB	NM_000521.4:c.1510C>T	Sandhoff disease (3884)	AR	0	1/28	1/1092	Mahdied et al. 2018
EYS	NM_001142800.2:c.8606C>G	Retinal disorders (1065672)	AR	0.0004	1/32	0	NA
SZT2	NM_001365999.1:c.6724C>T	Developmental and epileptic encephalopathy type 18 (429775)	AR	0	1/32	1/546	Hou et al. 1998
CCDC8	NM_032040.5:c.3G>A	3M syndrome type 3 (2503835)	AR	0	1/37	1/364	NA
CHEK2	NM_007194.4:c.1100del	CHEK2-related cancer predispositions (128042)	AD	0.0024	1/37	1/546	Fierheller et al. 2021
MUTYH	NM_001048174.2:c.1103G>A	MUTYH-related cancer predispositions (5294)	AR	0.0059	1/37	1/57	NA
ABCA4	NM_000350.3:c.3749T>C	Stargardt disease (99237)	AR	0	1/45	0	NA
AP5Z1	NM_014855.3:c.1312-2A>G	Hereditary spastic paraplegia type 48 (1175065)	AR	0	1/45	1/1092	NA
CCDC39	NM_181426.2:c.610-2A>G	Primary ciliary dyskinesia (216140)	AR	0.0001	1/45	1/546	NA
CD247	NM_198053.3:c.301C>T	Immunodeficiency type 25 (419227)	AR	0.0003	1/45	1/364	NA
CFTR	NM_000492.4:c.617T>G	Cystic fibrosis (7190)	AR	0.0002	1/45	1/218	Scriver, 2001
FMO3	NM_001002294.3:c.1474C>T	Trimethylaminuria (16309)	AR	0.0004	1/45	1/1092	NA
HEXA	NM_000520.6:c.1274_1277dup	Tay-Sachs disease | Intellectual disability (3889)	AR	0.0003	1/45	1/1092	Sillon et al. 20202
NPHS2	NM_014625.4:c.413G>A	Kidney diseases and conditions (5360)	AR	0.001	1/45	1/218	NA
SLC12A6	NM_001365088.1:c.2436+1del	Agenesis of the corpus callosum with peripheral neuropathy (436730)	AR	0	1/45	1/546	Bchetnia et al. 2021
VWF	NM_000552.5:c.7393G>A	von Willebrand disease type 2 (2582351)	AD	0.0001	1/45	1/546	NA
